# Role of *BAG3* protein interactions in cardiomyopathies

**DOI:** 10.1101/2024.09.09.24313318

**Authors:** Hui-Qi Qu, JuFang Wang, Alexandre Rosa-Campos, Hakon Hakonarson, Arthur M. Feldman

## Abstract

**Background:** Bcl-2-associated athanogene 3 (BAG3) plays an important function in cellular protein quality control (PQC) maintaining proteome stability. Mutations in the BAG3 gene result in cardiomyopathies. Due to its roles in cardiomyopathies and the complexity of BAG3-protein interactions, it is important to understand these protein interactions given the importance of the multifunctional cochaperone BAG3 in cardiomyocytes, using an in vitro cardiomyocyte model.

**Methods:** The experimental assay was done using high pressure liquid chromatography coupled to tandem mass spectrometry (LC-MS/MS) in the human AC16 cardiomyocyte cell line with the BioID technology.

**Results:** Proteins with BAG3-interaction were identified in all the 28 hallmark gene sets enriched in idiopathic cardiomyopathies and/or ischemic disease. Among the 24 hallmark gene sets enriched in both idiopathic cardiomyopathies and ischemic disease, 15 gene sets had at least 3 proteins with BAG3-interaction.

**Conclusions:** This study highlights BAG3 protein interactions, unveiling the key gene sets affected in cardiomyopathies, which help to explain the molecular mechanisms of the cardioprotective effects of BAG3. In addition, this study also highlighted the complexity of proteins with BAG3 interactions, implying unwanted effects of BAG3.
