## Supplementary Table 1 for "Role of *BAG3* protein interactions in cardiomyopathies"

### Sheet: Sheet1
Supplementary Table 1 387 proteins with BAG3-protein interactions
Protein	Protein.names.x	Gene.names.x	pvalue - BAG3_Biotin vs BioID	Adjusted P value - BAG3_Biotin vs BioID	log2FC - BAG3_Biotin vs BioID	log2FC - AC16_Biotin vs AC16	log2FC - BAG3 vs BioID	[log2FC - BAG3_Biotin vs BioID]-[log2FC - AC16_Biotin vs AC16]-[log2FC - BAG3 vs BioID]	HALLMARK
P11182	Lipoamide acyltransferase component of branched-chain alpha-keto acid dehydrogenase complex, mitochondrial	DBT	0.00555556	0.0415006	1.18731	-7.41367	1.53953	7.06145	HALLMARK_ADIPOGENESIS
Q16762	Thiosulfate sulfurtransferase	TST	0.00484373	0.0400463	1.34684	-0.627907	1.12062	0.854119	HALLMARK_ADIPOGENESIS,HALLMARK_ESTROGEN_RESPONSE_LATE,HALLMARK_UV_RESPONSE_UP
P40926	Malate dehydrogenase, mitochondrial	MDH2	0.00059885	0.0167984	1.70769	-0.691147	2.36175	0.0370838	HALLMARK_ADIPOGENESIS,HALLMARK_FATTY_ACID_METABOLISM,HALLMARK_OXIDATIVE_PHOSPHORYLATION,HALLMARK_GLYCOLYSIS
P46781	40S ribosomal protein S9	RPS9	0.00121337	0.0237406	0.617912	-0.89285	1.08364	0.427123	HALLMARK_ALLOGRAFT_REJECTION
P09132	Signal recognition particle 19 kDa protein	SRP19	0.00555556	0.0411096	8.53145	-7.95885	8.26063	8.22967	HALLMARK_ANDROGEN_RESPONSE
Q9UHB6	LIM domain and actin-binding protein 1	LIMA1	0.000139085	0.0070155	-2.89938	-0.187353	-3.64748	0.935459	HALLMARK_APICAL_JUNCTION
P02545	Prelamin-A/C;Lamin-A/C	LMNA	0.00277849	0.0316276	-0.797418	-0.468632	-0.484358	0.155573	HALLMARK_APOPTOSIS
P04083	Annexin A1	ANXA1	9.92e-06	0.00227251	-0.767297	-0.814655	-0.4002	0.447558	HALLMARK_APOPTOSIS,HALLMARK_COAGULATION
P29466	Caspase-1;Caspase-1 subunit p20;Caspase-1 subunit p10	CASP1	0.00416667	0.03731	-0.81846		-8.44566	7.6272	HALLMARK_APOPTOSIS,HALLMARK_INTERFERON_ALPHA_RESPONSE,HALLMARK_INTERFERON_GAMMA_RESPONSE,HALLMARK_COMPLEMENT,HALLMARK_P53_PATHWAY
P49662;P51878	Caspase-4;Caspase-4 subunit 1;Caspase-4 subunit 2	CASP4	0.00104167	0.0215304	-1.67408		-9.79065	8.11657	HALLMARK_APOPTOSIS,HALLMARK_INTERFERON_GAMMA_RESPONSE,HALLMARK_COMPLEMENT
P42574	Caspase-3;Caspase-3 subunit p17;Caspase-3 subunit p12	CASP3	0.00637438	0.0439177	-1.20647	-0.808746	-1.31777	0.920043	HALLMARK_APOPTOSIS,HALLMARK_INTERFERON_GAMMA_RESPONSE,HALLMARK_COMPLEMENT,HALLMARK_UV_RESPONSE_UP,HALLMARK_IL2_STAT5_SIGNALING
P50897	Palmitoyl-protein thioesterase 1	PPT1	0.00555556	0.041165	8.4447	-0.433633	7.35084	1.5275	HALLMARK_APOPTOSIS,HALLMARK_PROTEIN_SECRETION,HALLMARK_UV_RESPONSE_UP
P55957	BH3-interacting domain death agonist;BH3-interacting domain death agonist p15;BH3-interacting domain death agonist p13;BH3-interacting domain death agonist p11	BID	5.74e-05	0.00415244	0.881227	-1.06567	1.53068	0.416217	HALLMARK_APOPTOSIS,HALLMARK_UV_RESPONSE_UP
P08758	Annexin A5	ANXA5	0.000915921	0.0209822	0.789103	-0.972337	1.0167	0.744737	HALLMARK_CHOLESTEROL_HOMEOSTASIS,HALLMARK_COMPLEMENT
P35030	Trypsin-3	PRSS3	0.000826219	0.0201891	2.90734	-1.32134	2.96672	1.26196	HALLMARK_COMPLEMENT
P21291	Cysteine and glycine-rich protein 1	CSRP1	0.000102463	0.00605744	-2.70628	-0.844927	-2.40162	0.540265	HALLMARK_COMPLEMENT,HALLMARK_COAGULATION
O60673	DNA polymerase zeta catalytic subunit	REV3L	0.000833336	0.0199204	-6.23767		-6.63129	0.393628	HALLMARK_DNA_REPAIR
O60869	Endothelial differentiation-related factor 1	EDF1	0.000170931	0.00783149	-2.22725	-0.418096	-1.87808	0.0689262	HALLMARK_DNA_REPAIR
P41208	Centrin-2	CETN2	0.00208333	0.0287072	-0.938446		-8.56192	7.62347	HALLMARK_DNA_REPAIR
Q13232	Nucleoside diphosphate kinase 3	NME3	0.00495597	0.0407903	1.60915	-1.3398	2.38629	0.562656	HALLMARK_DNA_REPAIR
P35269	General transcription factor IIF subunit 1	GTF2F1	0.00125	0.0241989	-9.10182	-8.35015	-9.10182	8.35015	HALLMARK_DNA_REPAIR,HALLMARK_APICAL_JUNCTION
P35250	Replication factor C subunit 2	RFC2	0.000188421	0.008157	1.40543	-1.33611	2.02876	0.712779	HALLMARK_DNA_REPAIR,HALLMARK_E2F_TARGETS
P40938	Replication factor C subunit 3	RFC3	0.00736654	0.0493918	0.630191	-0.677591	1.04968	0.258099	HALLMARK_DNA_REPAIR,HALLMARK_E2F_TARGETS
P00492	Hypoxanthine-guanine phosphoribosyltransferase	HPRT1	0.000335204	0.0123688	0.870502	-1.21959	1.24155	0.848543	HALLMARK_DNA_REPAIR,HALLMARK_ESTROGEN_RESPONSE_LATE,HALLMARK_MTORC1_SIGNALING,HALLMARK_MYC_TARGETS_V1,HALLMARK_XENOBIOTIC_METABOLISM
O75475	PC4 and SFRS1-interacting protein	PSIP1	2.81e-05	0.002861	-2.24886	-1.0308	-1.6044	0.38634	HALLMARK_E2F_TARGETS
P45973	Chromobox protein homolog 5	CBX5	0.000543107	0.0162283	-2.66677	-8.14899	-2.84236	8.32458	HALLMARK_E2F_TARGETS
P49790	Nuclear pore complex protein Nup153	NUP153	1.36e-07	0.000249243	-3.20394	-0.0700509	-4.06504	0.931153	HALLMARK_E2F_TARGETS
Q9H307	Pinin	PNN	9.95e-06	0.0021882	-1.63861	-0.153462	-2.06015	0.575002	HALLMARK_E2F_TARGETS
Q13268	Dehydrogenase/reductase SDR family member 2, mitochondrial	DHRS2	0.00663412	0.0453098	2.15007	-8.19867	1.71181	8.63693	HALLMARK_ESTROGEN_RESPONSE_EARLY,HALLMARK_ESTROGEN_RESPONSE_LATE
O95425	Supervillin	SVIL	0.000915938	0.0208955	-1.1069		-1.31264	0.205737	HALLMARK_ESTROGEN_RESPONSE_EARLY,HALLMARK_MYOGENESIS
P49748	Very long-chain specific acyl-CoA dehydrogenase, mitochondrial	ACADVL	0.00252421	0.0301698	0.789589	-0.652699	1.23169	0.2106	HALLMARK_FATTY_ACID_METABOLISM,HALLMARK_OXIDATIVE_PHOSPHORYLATION
P06132	Uroporphyrinogen decarboxylase	UROD	0.000971894	0.0212043	1.1829	-1.59978	1.85417	0.928517	HALLMARK_FATTY_ACID_METABOLISM,HALLMARK_UV_RESPONSE_UP,HALLMARK_HEME_METABOLISM
P19338	Nucleolin	NCL	6.29e-06	0.00164678	-3.60642	-0.889859	-3.23417	0.517615	HALLMARK_G2M_CHECKPOINT
P23246	Splicing factor, proline- and glutamine-rich	SFPQ	1.63e-05	0.00224043	-2.24341	-0.782889	-1.57103	0.11051	HALLMARK_G2M_CHECKPOINT
P42166	Lamina-associated polypeptide 2, isoform alpha;Thymopoietin;Thymopentin	TMPO	2.91e-07	0.000266653	-1.95777	0.0330403	-2.53916	0.548349	HALLMARK_G2M_CHECKPOINT,HALLMARK_E2F_TARGETS
P16949	Stathmin	STMN1	7.78e-05	0.0052164	-2.98593	-0.303663	-2.79761	0.115334	HALLMARK_G2M_CHECKPOINT,HALLMARK_E2F_TARGETS,HALLMARK_GLYCOLYSIS
P49321	Nuclear autoantigenic sperm protein	NASP	5.12e-05	0.00385613	-2.84379	0.0983851	-3.13366	0.191489	HALLMARK_G2M_CHECKPOINT,HALLMARK_E2F_TARGETS,HALLMARK_GLYCOLYSIS
P11387	DNA topoisomerase 1	TOP1	0.00732061	0.0492038	1.16635	-0.804526	1.42551	0.545363	HALLMARK_G2M_CHECKPOINT,HALLMARK_HEME_METABOLISM
P20810	Calpastatin	CAST	0.000154719	0.00739691	-2.8421	0.573632	-10.4759	7.06014	HALLMARK_HEME_METABOLISM
P62699	Protein yippee-like 5	YPEL5	0.00500878	0.0407975	-1.87837		-9.10511	7.22674	HALLMARK_HEME_METABOLISM
Q9NRV9	Heme-binding protein 1	HEBP1	0.00262118	0.0311932	-1.80093	-1.06688	-1.72912	0.995068	HALLMARK_HEME_METABOLISM
Q9UJ70	N-acetyl-D-glucosamine kinase	NAGK	0.000594266	0.0167553	0.855689	-1.51008	1.3083	1.05747	HALLMARK_HYPOXIA
O60238	BCL2/adenovirus E1B 19 kDa protein-interacting protein 3-like	BNIP3L	0.000503643	0.0154694	1.9042	0.096423	1.36554	0.442244	HALLMARK_HYPOXIA,HALLMARK_APOPTOSIS,HALLMARK_HEME_METABOLISM
P30044	Peroxiredoxin-5, mitochondrial	PRDX5	0.00284449	0.0320472	0.816817	-0.588428	1.09866	0.306589	HALLMARK_HYPOXIA,HALLMARK_BILE_ACID_METABOLISM,HALLMARK_PEROXISOME
P14174	Macrophage migration inhibitory factor	MIF	0.00401812	0.0382208	1.03955	-1.65207	1.44129	1.25033	HALLMARK_HYPOXIA,HALLMARK_FATTY_ACID_METABOLISM,HALLMARK_GLYCOLYSIS
P00558	Phosphoglycerate kinase 1	PGK1	4.24e-05	0.00347933	1.16732	-1.01983	1.84027	0.346882	HALLMARK_HYPOXIA,HALLMARK_MTORC1_SIGNALING,HALLMARK_MYC_TARGETS_V1,HALLMARK_GLYCOLYSIS
Q00978	Interferon regulatory factor 9	IRF9	0.00416667	0.036133	8.78984			8.78984	HALLMARK_IL6_JAK_STAT3_SIGNALING,HALLMARK_INTERFERON_ALPHA_RESPONSE,HALLMARK_INTERFERON_GAMMA_RESPONSE
P19474	E3 ubiquitin-protein ligase TRIM21	TRIM21	0.00384049	0.036979	-0.934666		-8.35174	7.41708	HALLMARK_INTERFERON_ALPHA_RESPONSE,HALLMARK_INTERFERON_GAMMA_RESPONSE
Q8TCB0	Interferon-induced protein 44	IFI44	0.00664385	0.0453199	1.73635		0.139446	1.59691	HALLMARK_INTERFERON_ALPHA_RESPONSE,HALLMARK_INTERFERON_GAMMA_RESPONSE
Q9HB58	Sp110 nuclear body protein	SP110	0.00555556	0.0419567	0.211281		-1.48895	1.70023	HALLMARK_INTERFERON_ALPHA_RESPONSE,HALLMARK_INTERFERON_GAMMA_RESPONSE
O14686	Histone-lysine N-methyltransferase 2D	KMT2D	0.00416667	0.0370685	-0.354386		-8.35414	7.99975	HALLMARK_KRAS_SIGNALING_DN
Q9C0J8	pre-mRNA 3 end processing protein WDR33	WDR33	0.000481787	0.0152234	-2.32424	-7.66187	-2.36211	7.69974	HALLMARK_KRAS_SIGNALING_UP
O95613	Pericentrin	PCNT	0.0057215	0.0418865	-1.34018		-1.83246	0.49228	HALLMARK_MITOTIC_SPINDLE
P47756	F-actin-capping protein subunit beta	CAPZB	0.000991077	0.0212849	-1.16649	-0.0650017	-1.43185	0.330363	HALLMARK_MITOTIC_SPINDLE
Q15154	Pericentriolar material 1 protein	PCM1	0.00373501	0.0364097	-1.92522		-2.09629	0.171075	HALLMARK_MITOTIC_SPINDLE
Q96S59	Ran-binding protein 9	RANBP9	0.00468475	0.0390254	-2.01712		-2.27208	0.254957	HALLMARK_MITOTIC_SPINDLE
Q9Y5K6	CD2-associated protein	CD2AP	3.83e-05	0.00334243	-2.7082		-3.32165	0.61345	HALLMARK_MITOTIC_SPINDLE
O43491;Q9Y2J2	Band 4.1-like protein 2	EPB41L2	6.65e-07	0.000457021	-1.81275	0.27741	-2.24884	0.158679	HALLMARK_MITOTIC_SPINDLE,HALLMARK_APICAL_JUNCTION
Q92574	Hamartin	TSC1	0.00333333	0.0333212	0.372384		0.294228	0.0781554	HALLMARK_MITOTIC_SPINDLE,HALLMARK_APICAL_JUNCTION
Q13813	Spectrin alpha chain, non-erythrocytic 1	SPTAN1	1.21e-05	0.00229399	-3.05344	0.029198	-3.25727	0.17464	HALLMARK_MITOTIC_SPINDLE,HALLMARK_APOPTOSIS,HALLMARK_MYOGENESIS
Q02241	Kinesin-like protein KIF23	KIF23	0.000432316	0.0144053	-2.20058	-0.54655	-2.33313	0.679104	HALLMARK_MITOTIC_SPINDLE,HALLMARK_G2M_CHECKPOINT
Q9ULW0	Targeting protein for Xklp2	TPX2	0.00124099	0.0241948	-2.19997	-7.68716	-2.16325	7.65044	HALLMARK_MITOTIC_SPINDLE,HALLMARK_G2M_CHECKPOINT
Q9H0H5	Rac GTPase-activating protein 1	RACGAP1	0.00664461	0.045213	-1.09852	-0.911663	-0.808935	0.622073	HALLMARK_MITOTIC_SPINDLE,HALLMARK_G2M_CHECKPOINT,HALLMARK_E2F_TARGETS
P25054	Adenomatous polyposis coli protein	APC	0.00125	0.0237803	-1.77468		-9.06266	7.28798	HALLMARK_MITOTIC_SPINDLE,HALLMARK_TGF_BETA_SIGNALING
P35998	26S protease regulatory subunit 7	PSMC2	0.000549313	0.0162372	-1.86567	-0.468517	-1.44092	0.0437663	HALLMARK_MTORC1_SIGNALING
Q9Y5K8	V-type proton ATPase subunit D	ATP6V1D	0.00641346	0.0441317	1.17986	-0.885066	1.97881	0.086108	HALLMARK_MTORC1_SIGNALING,HALLMARK_OXIDATIVE_PHOSPHORYLATION
P07910;O60812;B7ZW38;B2RXH8;P0DMR1;Q86SE5	Heterogeneous nuclear ribonucleoproteins C1/C2	HNRNPC	0.000240559	0.00979699	-1.7714	-0.914311	-1.19783	0.340745	HALLMARK_MYC_TARGETS_V1
P24534	Elongation factor 1-beta	EEF1B2	1.27e-05	0.0021159	-2.79264	-0.30338	-2.98551	0.496252	HALLMARK_MYC_TARGETS_V1
Q04760	Lactoylglutathione lyase	GLO1	0.0010666	0.0217998	-2.27298	-0.513468	-2.13679	0.377282	HALLMARK_MYC_TARGETS_V1
Q07021	Complement component 1 Q subcomponent-binding protein, mitochondrial	C1QBP	0.00518736	0.0418797	1.49136	-0.265682	1.51603	0.241013	HALLMARK_MYC_TARGETS_V1
Q13610	Periodic tryptophan protein 1 homolog	PWP1	0.00277778	0.0320845	-1.53305		-2.06233	0.529279	HALLMARK_MYC_TARGETS_V1
Q15459	Splicing factor 3A subunit 1	SF3A1	1.4e-06	0.000641433	-2.8851	-1.59423	-2.23368	0.942806	HALLMARK_MYC_TARGETS_V1
Q8NC51	Plasminogen activator inhibitor 1 RNA-binding protein	SERBP1	1.8e-05	0.00235629	-3.23702	-1.69163	-1.96465	0.41927	HALLMARK_MYC_TARGETS_V1
Q9BYD2	39S ribosomal protein L9, mitochondrial	MRPL9	0.00333333	0.0332005	8.44747	-7.82488	8.5445	7.72785	HALLMARK_MYC_TARGETS_V1
P51858	Hepatoma-derived growth factor	HDGF	0.00104167	0.021776	-9.53361	-0.445183	-9.53361	0.445183	HALLMARK_MYC_TARGETS_V1,HALLMARK_HEME_METABOLISM
Q13185	Chromobox protein homolog 3	CBX3	1.5e-05	0.00217026	-3.57719	-0.390775	-3.46189	0.275474	HALLMARK_MYC_TARGETS_V1,HALLMARK_MYC_TARGETS_V2
Q99623	Prohibitin-2	PHB2	0.00514697	0.0416761	0.786724	-1.56473	1.42122	0.93023	HALLMARK_MYC_TARGETS_V1,HALLMARK_OXIDATIVE_PHOSPHORYLATION
Q13428	Treacle protein	TCOF1	4.85e-08	0.000266653	-4.44047	-0.888763	-4.76921	1.21751	HALLMARK_MYC_TARGETS_V2
Q13642	Four and a half LIM domains protein 1	FHL1	0.000583461	0.0165354	-2.40751	-0.473053	-3.66158	1.72713	HALLMARK_MYOGENESIS
Q01995	Transgelin	TAGLN	0.000273444	0.0108942	-1.90498	0.834436	-2.87383	0.134414	HALLMARK_MYOGENESIS,HALLMARK_EPITHELIAL_MESENCHYMAL_TRANSITION
P11498	Pyruvate carboxylase, mitochondrial	PC	0.00125007	0.0236182	1.01775	-1.27894	1.71752	0.579167	HALLMARK_MYOGENESIS,HALLMARK_XENOBIOTIC_METABOLISM,HALLMARK_GLYCOLYSIS,HALLMARK_HEME_METABOLISM
O43676	NADH dehydrogenase [ubiquinone] 1 beta subcomplex subunit 3	NDUFB3	0.00364527	0.0355981	1.27638	-1.66811	1.99412	0.95037	HALLMARK_OXIDATIVE_PHOSPHORYLATION
O60313	Dynamin-like 120 kDa protein, mitochondrial;Dynamin-like 120 kDa protein, form S1	OPA1	0.000554544	0.0163042	0.897748	-1.1938	1.3779	0.713644	HALLMARK_OXIDATIVE_PHOSPHORYLATION
O95139	NADH dehydrogenase [ubiquinone] 1 beta subcomplex subunit 6	NDUFB6	0.00269083	0.031884	1.70748	-0.228407	1.32267	0.613213	HALLMARK_OXIDATIVE_PHOSPHORYLATION
P16083	Ribosyldihydronicotinamide dehydrogenase [quinone]	NQO2	0.00555556	0.0412206	8.42151	-9.20418	8.63228	8.99341	HALLMARK_OXIDATIVE_PHOSPHORYLATION
P49821	NADH dehydrogenase [ubiquinone] flavoprotein 1, mitochondrial	NDUFV1	0.0015625	0.0254161	1.31966	-0.46089	1.41001	0.370535	HALLMARK_OXIDATIVE_PHOSPHORYLATION
Q5QJE6	Deoxynucleotidyltransferase terminal-interacting protein 2	DNTTIP2	0.00406133	0.0384986	-2.1665	-8.0543	-2.45908	8.34689	HALLMARK_P53_PATHWAY
P23528	Cofilin-1	CFL1	0.00719406	0.0484718	-1.31583	-0.464412	-1.20195	0.350535	HALLMARK_PI3K_AKT_MTOR_SIGNALING
Q9BQ95	Evolutionarily conserved signaling intermediate in Toll pathway, mitochondrial	ECSIT	0.00622537	0.0447413	0.964284	-1.50589	1.14458	1.32559	HALLMARK_PI3K_AKT_MTOR_SIGNALING
Q9Y2I7	1-phosphatidylinositol 3-phosphate 5-kinase	PIKFYVE	0.00555556	0.0422468	-0.536282		-8.22004	7.68376	HALLMARK_PI3K_AKT_MTOR_SIGNALING
O60749	Sorting nexin-2	SNX2	0.00217658	0.0293305	-0.539508	-0.723957	-0.249275	0.433724	HALLMARK_PROTEIN_SECRETION
Q9NP61	ADP-ribosylation factor GTPase-activating protein 3	ARFGAP3	0.000662884	0.0176919	-0.868637	-0.295325	-0.879078	0.305766	HALLMARK_PROTEIN_SECRETION
O75351	Vacuolar protein sorting-associated protein 4B	VPS4B	1.11e-05	0.00234722	-2.69652	-1.08794	-1.77843	0.169857	HALLMARK_PROTEIN_SECRETION,HALLMARK_PEROXISOME
O00151	PDZ and LIM domain protein 1	PDLIM1	0.00455099	0.0383175	-2.59047	-7.77184	-3.09409	8.27545	HALLMARK_REACTIVE_OXYGEN_SPECIES_PATHWAY
P30086	Phosphatidylethanolamine-binding protein 1;Hippocampal cholinergic neurostimulating peptide	PEBP1	0.000278506	0.011016	-2.19798	-0.688827	-2.14195	0.632796	HALLMARK_SPERMATOGENESIS
Q6PJT7	Zinc finger CCCH domain-containing protein 14	ZC3H14	0.00472104	0.0392682	-1.79841	-7.21711	-1.85813	7.27683	HALLMARK_SPERMATOGENESIS
O43318	Mitogen-activated protein kinase kinase kinase 7	MAP3K7	0.00178571	0.0275782	-0.415752		-1.2564	0.840652	HALLMARK_TGF_BETA_SIGNALING,HALLMARK_PI3K_AKT_MTOR_SIGNALING,HALLMARK_ALLOGRAFT_REJECTION
Q00653	Nuclear factor NF-kappa-B p100 subunit;Nuclear factor NF-kappa-B p52 subunit	NFKB2	0.003125	0.0329143	-0.496722		-0.58098	0.0842573	HALLMARK_TNFA_SIGNALING_VIA_NFKB
Q15642	Cdc42-interacting protein 4	TRIP10	0.00277778	0.0318171	-1.04839		-8.38558	7.33718	HALLMARK_TNFA_SIGNALING_VIA_NFKB
O00141	Serine/threonine-protein kinase Sgk1	SGK1	0.005	0.040847	8.88786		8.75774	0.130122	HALLMARK_TNFA_SIGNALING_VIA_NFKB,HALLMARK_ESTROGEN_RESPONSE_LATE,HALLMARK_ANDROGEN_RESPONSE,HALLMARK_KRAS_SIGNALING_DN
P15408	Fos-related antigen 2	FOSL2	0.00224442	0.029951	-1.93253		-8.94605	7.01353	HALLMARK_TNFA_SIGNALING_VIA_NFKB,HALLMARK_HYPOXIA
Q99612	Krueppel-like factor 6	KLF6	0.003125	0.0324787	8.90092		7.90865	0.992267	HALLMARK_TNFA_SIGNALING_VIA_NFKB,HALLMARK_HYPOXIA,HALLMARK_INFLAMMATORY_RESPONSE,HALLMARK_IL2_STAT5_SIGNALING
Q8WV24	Pleckstrin homology-like domain family A member 1	PHLDA1	0.00555556	0.0414443	7.90454	-7.69592	8.22803	7.37242	HALLMARK_TNFA_SIGNALING_VIA_NFKB,HALLMARK_IL2_STAT5_SIGNALING
Q9BYX4	Interferon-induced helicase C domain-containing protein 1	IFIH1	0.00555556	0.0416705	0.820739		-0.10059	0.921329	HALLMARK_TNFA_SIGNALING_VIA_NFKB,HALLMARK_INTERFERON_ALPHA_RESPONSE,HALLMARK_INTERFERON_GAMMA_RESPONSE
O95453	Poly(A)-specific ribonuclease PARN	PARN	0.00266948	0.0316993	-1.48831	0.345762	-1.96435	0.130281	HALLMARK_UNFOLDED_PROTEIN_RESPONSE
O95817	BAG family molecular chaperone regulator 3	BAG3	2.87e-05	0.00286896	8.34506	-7.44409	8.179	7.61016	HALLMARK_UNFOLDED_PROTEIN_RESPONSE
P35637	RNA-binding protein FUS	FUS	2.74e-05	0.00295383	-2.39919	-0.299387	-2.80785	0.708044	HALLMARK_UNFOLDED_PROTEIN_RESPONSE
P38919	Eukaryotic initiation factor 4A-III;Eukaryotic initiation factor 4A-III, N-terminally processed	EIF4A3	0.00236425	0.0308024	0.744193	-0.571466	1.27271	0.0429455	HALLMARK_UNFOLDED_PROTEIN_RESPONSE
Q8IU60	m7GpppN-mRNA hydrolase	DCP2	0.00625	0.044396	-8.14851	-7.34508	-8.14851	7.34508	HALLMARK_UNFOLDED_PROTEIN_RESPONSE
Q92945	Far upstream element-binding protein 2	KHSRP	0.00282882	0.031936	-1.68781	-0.958407	-1.9183	1.18889	HALLMARK_UNFOLDED_PROTEIN_RESPONSE
P08243	Asparagine synthetase [glutamine-hydrolyzing]	ASNS	0.000177856	0.00795002	1.43045	-0.912497	0.73276	1.61018	HALLMARK_UNFOLDED_PROTEIN_RESPONSE,HALLMARK_MTORC1_SIGNALING,HALLMARK_UV_RESPONSE_UP,HALLMARK_HEME_METABOLISM
O43166	Signal-induced proliferation-associated 1-like protein 1	SIPA1L1	0.00416667	0.036771	-0.0291133		-8.60307	8.57396	HALLMARK_UV_RESPONSE_DN
P61587	Rho-related GTP-binding protein RhoE	RND3	0.00129314	0.0241827	1.62503	-0.84643	1.28795	1.18351	HALLMARK_UV_RESPONSE_DN
Q92576	PHD finger protein 3	PHF3	7.96e-06	0.00190279	-1.71148	-7.29641	-1.49869	7.08363	HALLMARK_UV_RESPONSE_DN
P54253	Ataxin-1	ATXN1	0.0015625	0.0255673	-0.947387		-8.61102	7.66364	HALLMARK_UV_RESPONSE_DN,HALLMARK_BILE_ACID_METABOLISM,HALLMARK_PEROXISOME
P55010	Eukaryotic translation initiation factor 5	EIF5	0.000648508	0.0174779	-2.7363	-0.497023	-2.32734	0.0880596	HALLMARK_UV_RESPONSE_UP
Q99459	Cell division cycle 5-like protein	CDC5L	0.00011201	0.00641491	-1.85923	0.115438	-2.21867	0.244003	HALLMARK_UV_RESPONSE_UP
P04637	Cellular tumor antigen p53	TP53	2.74e-05	0.0030129	-2.65251	0.0171025	-2.94486	0.275247	HALLMARK_WNT_BETA_CATENIN_SIGNALING,HALLMARK_DNA_REPAIR,HALLMARK_E2F_TARGETS,HALLMARK_P53_PATHWAY
Q03181	Peroxisome proliferator-activated receptor delta	PPARD	0.00483101	0.0400014	0.380582		0.275713	0.104869	HALLMARK_WNT_BETA_CATENIN_SIGNALING,HALLMARK_NOTCH_SIGNALING,HALLMARK_XENOBIOTIC_METABOLISM
A0A2R8Y4L2		A0A2R8Y4L2	0.00625	0.0446266	-8.53404	-8.40351	-0.650473	0.519934
A6NKD9	Coiled-coil domain-containing protein 85C	CCDC85C	0.005	0.0409077	8.62672		8.24503	0.381684
A8MW92	PHD finger protein 20-like protein 1	PHF20L1	0.00392169	0.0375635	2.56907	-8.98155	2.58328	8.96734
O14562	Ubiquitin domain-containing protein UBFD1	UBFD1	0.00125	0.0238628	-2.73562		-10.304	7.56837
O14682	Ectoderm-neural cortex protein 1	ENC1	0.00279208	0.0317166	1.47633		0.785841	0.690485
O14776;Q5VWI1	Transcription elongation regulator 1	TCERG1	0.000845489	0.0198654	-2.31369		-2.74635	0.432657
O14908;Q8TF64	PDZ domain-containing protein GIPC1	GIPC1	0.00208333	0.0289247	-1.2064	-7.6769	0.966567	5.50393
O14936	Peripheral plasma membrane protein CASK	CASK	0.0054474	0.0434685	2.19233	0.310836	0.734974	1.14652
O14974;O60237	Protein phosphatase 1 regulatory subunit 12A	PPP1R12A	0.000559152	0.0161801	-2.59874	-7.94939	-3.41666	8.76732
O15372	Eukaryotic translation initiation factor 3 subunit H	EIF3H	0.00451283	0.038113	-1.6715	0.762049	-2.61075	0.177205
O15511	Actin-related protein 2/3 complex subunit 5	ARPC5	0.000278735	0.0109463	-0.988037	-1.3849	-0.685941	1.08281
O43172	U4/U6 small nuclear ribonucleoprotein Prp4	PRPF4	0.00434073	0.0368292	-2.44638	-7.59873	-2.74532	7.89767
O43290	U4/U6.U5 tri-snRNP-associated protein 1	SART1	6e-06	0.00173621	-3.07338	-0.863578	-2.73019	0.520391
O43396	Thioredoxin-like protein 1	TXNL1	3.97e-06	0.00145514	-3.8852	-0.433287	-3.57794	0.126023
O43399	Tumor protein D54	TPD52L2	0.00087231	0.0204083	-3.50789	-0.773658	-3.6764	0.942164
O43670	BUB3-interacting and GLEBS motif-containing protein ZNF207	ZNF207	0.00232829	0.030406	-2.22289	-7.45361	-2.28331	7.51403
O43719	HIV Tat-specific factor 1	HTATSF1	0.0049989	0.0409597	-2.40565	-0.706949	-2.81843	1.11973
O60293	Zinc finger C3H1 domain-containing protein	ZFC3H1	0.00078401	0.0195931	-0.801791	-0.111779	-0.927119	0.237107
O60315	Zinc finger E-box-binding homeobox 2	ZEB2	0.00468176	0.0390597	-1.59771		-8.98609	7.38837
O60486	Plexin-C1	PLXNC1	0.00137141	0.0250499	2.15501	-8.26046	-7.25623	17.6717
O60551	Glycylpeptide N-tetradecanoyltransferase 2	NMT2	0.00135245	0.0249522	-0.927761	-0.630965	-0.316312	0.0195163
O60664	Perilipin-3	PLIN3	0.000225599	0.00946827	-3.82709	-0.398305	-4.4158	0.987018
O60783	28S ribosomal protein S14, mitochondrial	MRPS14	0.00100961	0.0214318	2.22012	-1.52648	2.66555	1.08106
O60828	Polyglutamine-binding protein 1	PQBP1	0.0025	0.0314531	-9.21237	-7.66234	-9.21237	7.66234
O60830	Mitochondrial import inner membrane translocase subunit Tim17-B	TIMM17B	0.00625	0.0434418	8.68811	-0.435462	8.95676	0.166814
O60841	Eukaryotic translation initiation factor 5B	EIF5B	0.00732158	0.0491503	-0.447441	0.0966779	-0.55765	0.0135312
O60885	Bromodomain-containing protein 4	BRD4	3.89e-05	0.00329034	-2.02225	-7.70675	-1.92845	7.61294
O75152;A0A1B0GTU1	Zinc finger CCCH domain-containing protein 11A	ZC3H11A	5.97e-05	0.00426274	-2.72304		-9.85843	7.13538
O75400;Q6NWY9	Pre-mRNA-processing factor 40 homolog A	PRPF40A	1.11e-05	0.00226029	-2.12188	-1.0486	-1.77656	0.703284
O75494;Q8WXF0	Serine/arginine-rich splicing factor 10;Serine/arginine-rich splicing factor 12	SRSF10;SRSF12	0.00625	0.0441677	-1.63637	-8.53496	-9.03858	15.9372
O75607	Nucleoplasmin-3	NPM3	0.00416667	0.0374319	-0.952545		-8.42885	7.47631
O75608	Acyl-protein thioesterase 1	LYPLA1	0.00690861	0.0467778	0.637439	-8.27376	1.76583	7.14536
O94776	Metastasis-associated protein MTA2	MTA2	0.00664403	0.045265	-1.17554	-0.182367	-1.17967	0.186496
O94804	Serine/threonine-protein kinase 10	STK10	0.000732423	0.0189055	-1.34655	0.0781377	-1.60014	0.175453
O94880	PHD finger protein 14	PHF14	0.00208333	0.0284929	-0.691518		-8.54703	7.85551
O95218	Zinc finger Ran-binding domain-containing protein 2	ZRANB2	8.83e-05	0.00577945	-2.5819	-1.5214	-2.61978	1.55928
O95243	Methyl-CpG-binding domain protein 4	MBD4	0.00657395	0.0450668	-1.01953	-7.51641	-0.665399	7.16227
O95801	Tetratricopeptide repeat protein 4	TTC4	0.00416667	0.0369489	-0.218282		-0.658403	0.440121
P05165	Propionyl-CoA carboxylase alpha chain, mitochondrial	PCCA	0.00597751	0.0434139	1.25288	-1.58506	1.98179	0.856143
P09234	U1 small nuclear ribonucleoprotein C	SNRPC	0.00301079	0.0333065	-2.55451	-0.750968	-3.09638	1.29284
P11169;Q8TDB8	Solute carrier family 2, facilitated glucose transporter member 3;Solute carrier family 2, facilitated glucose transporter member 14	SLC2A3;SLC2A14	0.00373858	0.03638	1.45702	-0.622218	0.760859	1.31838
P15822	Zinc finger protein 40	HIVEP1	0.003125	0.0329774	-0.634593		-8.42451	7.78992
P16402	Histone H1.3	HIST1H1D	0.00057665	0.0165126	1.30108	-1.15322	1.55037	0.90393
P17066	Heat shock 70 kDa protein 6	HSPA6	0.000623367	0.0172225	2.63313	-0.191593	2.1571	0.667625
P17480	Nucleolar transcription factor 1	UBTF	0.00506688	0.0411488	-0.873356	-0.496409	-0.731963	0.355016
P20290	Transcription factor BTF3	BTF3	0.00503274	0.040932	-1.95852	-0.516247	-2.24902	0.806752
P23497	Nuclear autoantigen Sp-100	SP100	0.000119538	0.00663859	-2.58447		-9.94619	7.36172
P26368	Splicing factor U2AF 65 kDa subunit	U2AF2	0.000345026	0.0125626	-2.24843	-1.41318	-1.93963	1.10437
P27816	Microtubule-associated protein 4	MAP4	9.67e-05	0.00604155	-2.6439	-0.263425	-2.71802	0.337538
P29218	Inositol monophosphatase 1	IMPA1	0.00335148	0.0333208	-1.16102	-0.0576093	-1.99694	0.89353
P29692	Elongation factor 1-delta	EEF1D	1.61e-05	0.00226969	-3.34108	-1.26611	-3.05138	0.976409
P30046;A6NHG4	D-dopachrome decarboxylase;D-dopachrome decarboxylase-like protein	DDT;DDTL	0.000136325	0.00693995	-1.26162	-2.09456	-0.955238	1.78818
P30307	M-phase inducer phosphatase 3	CDC25C	0.003125	0.0331684	-0.835569		-1.35165	0.516076
P30414	NK-tumor recognition protein;Putative peptidyl-prolyl cis-trans isomerase	NKTR	0.00208333	0.0286354	-0.925403	-8.04047	-8.80447	15.9195
P31939	Bifunctional purine biosynthesis protein PURH;Phosphoribosylaminoimidazolecarboxamide formyltransferase;IMP cyclohydrolase	ATIC	0.00129846	0.0241179	0.827551	-0.69404	1.3823	0.139293
P35232	Prohibitin	PHB	0.00633354	0.0438561	0.865985	-1.3754	1.61665	0.624737
P37802	Transgelin-2	TAGLN2	0.000547316	0.0162656	-1.76927	-0.465141	-1.54019	0.23606
P41214	Eukaryotic translation initiation factor 2D	EIF2D	0.00277778	0.0319503	-1.24789	-7.4457	-8.75914	14.957
P42566	Epidermal growth factor receptor substrate 15	EPS15	0.000785473	0.0195409	-1.23116		-1.71907	0.487908
P42696	RNA-binding protein 34	RBM34	0.00416667	0.0371286	-0.402564	-0.836903	-8.33427	8.76861
P43243	Matrin-3	MATR3	0.000121845	0.00656768	-1.97965	-1.2061	-1.81284	1.03929
P46776	60S ribosomal protein L27a	RPL27A	0.0023646	0.0307343	1.44568	-0.826733	1.55202	0.720389
P48059;Q7Z4I7	LIM and senescent cell antigen-like-containing domain protein 1	LIMS1	0.00200607	0.0297288	-1.04363	-7.90428	-0.436355	7.29701
P49585	Choline-phosphate cytidylyltransferase A	PCYT1A	0.00658232	0.045068	-1.96484		-2.2486	0.283755
P49750	YLP motif-containing protein 1	YLPM1	0.000659136	0.0176777	-2.16595		-2.19484	0.0288856
P49756	RNA-binding protein 25	RBM25	0.000106232	0.00614804	-2.48267	-0.0773138	-2.54915	0.143796
P49959	Double-strand break repair protein MRE11A	MRE11A	0.000774762	0.0195396	-2.34984	-7.52277	-1.9696	7.14252
P51610	Host cell factor 1;HCF N-terminal chain 1;HCF N-terminal chain 2;HCF N-terminal chain 3;HCF N-terminal chain 4;HCF N-terminal chain 5;HCF N-terminal chain 6;HCF C-terminal chain 1;HCF C-terminal chain 2;HCF C-terminal chain 3;HCF C-terminal chain 4;HCF C-terminal chain 5;HCF C-terminal chain 6	HCFC1	1.24e-05	0.00213048	-2.1584	-1.19957	-1.99123	1.0324
P53999	Activated RNA polymerase II transcriptional coactivator p15	SUB1	0.00613086	0.0441775	-1.99925	-1.12303	-1.76674	0.890529
P55036	26S proteasome non-ATPase regulatory subunit 4	PSMD4	0.00246706	0.0314708	-2.30569	-0.794603	-2.08447	0.573385
P55081	Microfibrillar-associated protein 1	MFAP1	0.00208333	0.0299847	-9.33271	-7.60095	-9.33271	7.60095
P55809	Succinyl-CoA:3-ketoacid coenzyme A transferase 1, mitochondrial	OXCT1	0.00555556	0.0410544	8.66249	-1.61645	8.73284	1.54611
P56545	C-terminal-binding protein 2	CTBP2	0.00636529	0.0439101	-1.6899	-0.221748	-2.07466	0.606506
P60059	Protein transport protein Sec61 subunit gamma	SEC61G	0.00311014	0.0340628	1.28973	-0.328906	1.49094	0.127698
P61081	NEDD8-conjugating enzyme Ubc12	UBE2M	0.00540374	0.0431828	-1.30153	-1.0534	-0.869747	0.62161
P61088;Q5JXB2	Ubiquitin-conjugating enzyme E2 N;Putative ubiquitin-conjugating enzyme E2 N-like	UBE2N;UBE2NL	0.00355172	0.0349952	0.735289	-0.93118	1.34767	0.3188
P62269	40S ribosomal protein S18	RPS18	5.21e-05	0.00387089	0.797482	-1.17225	1.29643	0.673305
P62277	40S ribosomal protein S13	RPS13	0.000408416	0.0140342	0.766001	-0.964541	1.20543	0.525113
P63027	Vesicle-associated membrane protein 2	VAMP2	0.00148165	0.0256168	2.2895	0.42736	-0.00217545	1.86431
P63241;Q6IS14	Eukaryotic translation initiation factor 5A-1;Eukaryotic translation initiation factor 5A-1-like	EIF5A;EIF5AL1	0.00177567	0.0278137	-2.34916	-0.691879	-2.11339	0.456109
P78347;Q6EKJ0;Q86UP8	General transcription factor II-I	GTF2I	0.00107722	0.0218545	-1.68692	-1.51467	-1.25251	1.08026
P78559	Microtubule-associated protein 1A;MAP1A heavy chain;MAP1 light chain LC2	MAP1A	0.00277778	0.0320172	-1.43729		-8.68043	7.24314
P82094	TATA element modulatory factor	TMF1	0.00624208	0.0448028	-1.23659		-1.77188	0.535293
P82979	SAP domain-containing ribonucleoprotein	SARNP	0.00555556	0.0436973	-8.83233	-8.36309	-1.49698	1.02774
P85037;P58012	Forkhead box protein K1	FOXK1	0.00170261	0.0271332	-1.5791		-2.11712	0.538016
P98175	RNA-binding protein 10	RBM10	0.00202023	0.0297781	-1.81733		-9.99368	8.17634
Q06787	Fragile X mental retardation protein 1	FMR1	0.000145226	0.00725866	-1.61155	0.122839	-2.83431	1.09992
Q08J23	tRNA (cytosine(34)-C(5))-methyltransferase	NSUN2	0.000153807	0.00741781	-1.47748	-0.0591231	-1.50102	0.0826648
Q12888	Tumor suppressor p53-binding protein 1	TP53BP1	3.27e-05	0.00315412	-2.18321		-2.22656	0.0433557
Q13057	Bifunctional coenzyme A synthase;Phosphopantetheine adenylyltransferase;Dephospho-CoA kinase	COASY	0.000459184	0.0150273	0.717065	-0.906458	1.26248	0.361039
Q13107	Ubiquitin carboxyl-terminal hydrolase 4	USP4	0.0015625	0.0256437	-1.18509		-8.59518	7.41009
Q13123	Protein Red	IK	0.000294208	0.011233	-2.73296	-1.13101	-2.7902	1.18825
Q13243	Serine/arginine-rich splicing factor 5	SRSF5	0.003125	0.0336887	-8.69713	-8.74769	-0.163868	0.214421
Q13371	Phosducin-like protein	PDCL	0.00194862	0.0293521	-1.27634		-8.89106	7.61472
Q13415	Origin recognition complex subunit 1	ORC1	0.00186022	0.028331	1.1886	0.134795	-0.732055	1.78586
Q13435	Splicing factor 3B subunit 2	SF3B2	0.00382191	0.0369295	-2.64319	0.0285252	-3.11382	0.442098
Q13480	GRB2-associated-binding protein 1	GAB1	0.00416667	0.0372493	-0.665921		-8.64831	7.98239
Q13795	ADP-ribosylation factor-related protein 1	ARFRP1	0.00583707	0.0425626	1.62055	-8.3925	1.81757	8.19548
Q14151	Scaffold attachment factor B2	SAFB2	0.000462963	0.0150614	-10.578	-8.31354	-10.578	8.31354
Q14207	Protein NPAT	NPAT	0.0015625	0.0254915	-0.60489		-8.68651	8.08162
Q14241	Transcription elongation factor B polypeptide 3	TCEB3	0.0025	0.0305444	-1.53824	-0.646863	-1.29048	0.399104
Q14320;Q9Y247	Protein FAM50A	FAM50A	0.000442245	0.0145597	-2.3174	-0.521144	-2.99173	1.19548
Q14558	Phosphoribosyl pyrophosphate synthase-associated protein 1	PRPSAP1	0.00039797	0.0137613	0.703891	-0.681584	0.812192	0.573283
Q14657	EKC/KEOPS complex subunit LAGE3	LAGE3	0.00555556	0.0413321	8.23795	-1.24613	8.26772	1.21637
Q14676	Mediator of DNA damage checkpoint protein 1	MDC1	1.17e-05	0.00229738	-2.06547	-0.886591	-2.04266	0.863774
Q14938	Nuclear factor 1 X-type	NFIX	0.00514541	0.0417248	0.850912	0.584855	0.172055	0.0940022
Q14966	Zinc finger protein 638	ZNF638	0.000304878	0.0114029	-2.49072	-8.47782	-1.60613	7.59323
Q15013	MAD2L1-binding protein	MAD2L1BP	0.000687443	0.018171	1.5954	-0.845568	1.8637	0.577274
Q15019	Septin-2	SEPTIN2	0.000291166	0.0111946	-1.51189	-0.348802	-1.19997	0.0368748
Q15046	Lysine--tRNA ligase	KARS	0.00206055	0.0298915	0.490564	-0.890048	0.912926	0.467687
Q15370	Transcription elongation factor B polypeptide 2	TCEB2	0.00477767	0.0396792	-1.80118	-0.460772	-1.93438	0.593964
Q15648	Mediator of RNA polymerase II transcription subunit 1	MED1	4.61e-05	0.0036733	-2.5922	-6.76539	-2.42392	6.5971
Q15785	Mitochondrial import receptor subunit TOM34	TOMM34	0.00536868	0.0429651	-1.18676	-0.902388	-0.322838	0.0384695
Q16643	Drebrin	DBN1	3.41e-05	0.00317766	-2.83552	0.06385	-2.97611	0.0767379
Q17RY6	Lymphocyte antigen 6K	LY6K	0.00601913	0.0435436	2.35221	1.14244	0.505661	0.704112
Q2M2I8	AP2-associated protein kinase 1	AAK1	0.00708526	0.0478559	-1.72318	-0.134366	-2.06588	0.477062
Q2VPK5	Cytoplasmic tRNA 2-thiolation protein 2	CTU2	0.00467201	0.0390375	0.862687	-0.841053	0.596213	1.10753
Q32MZ4	Leucine-rich repeat flightless-interacting protein 1	LRRFIP1	0.000961707	0.0210656	-2.26087	-0.0732897	-3.08443	0.896853
Q3L8U1	Chromodomain-helicase-DNA-binding protein 9	CHD9	0.00416667	0.0363624	0.94639		0.812579	0.133811
Q3MHD2	Protein LSM12 homolog	LSM12	0.00625	0.0439981	-0.938766		-8.55911	7.62034
Q53ET0	CREB-regulated transcription coactivator 2	CRTC2	0.00416667	0.0370086	-0.271601		-0.460023	0.188422
Q562E7	WD repeat-containing protein 81	WDR81	0.003125	0.0328513	0.00706558		-0.419925	0.42699
Q5HYI7	Metaxin-3	MTX3	0.000831875	0.0201482	1.09071	-1.43907	1.77472	0.755057
Q5JSH3	WD repeat-containing protein 44	WDR44	0.00464353	0.0389179	-1.70992	0.202102	-2.32063	0.408607
Q5T200	Zinc finger CCCH domain-containing protein 13	ZC3H13	0.00416667	0.0368894	-0.116947	-7.16837	-8.51948	15.5709
Q5T5C0	Syntaxin-binding protein 5	STXBP5	0.00333333	0.0334428	-0.621497		-8.44862	7.82713
Q5VT06	Centrosome-associated protein 350	CEP350	0.000961538	0.0211461	-1.98458		-9.03064	7.04606
Q5VT52	Regulation of nuclear pre-mRNA domain-containing protein 2	RPRD2	0.00555778	0.0409607	-1.47631		-2.36716	0.890853
Q68EM7	Rho GTPase-activating protein 17	ARHGAP17	0.0025042	0.0301932	-1.89473	-0.138871	-2.0295	0.273641
Q69YL0	Uncharacterized protein NCBP2-AS2	NCBP2-AS2	0.00500807	0.0408522	1.42011	-2.18358	1.87794	1.72575
Q6FI81	Anamorsin	CIAPIN1	0.00532167	0.0427132	-2.1058	-1.08928	-2.28874	1.27222
Q6NYC8	Phostensin	PPP1R18	0.000222412	0.00940632	-2.72361		-3.2551	0.531494
Q6NZI2	Polymerase I and transcript release factor	PTRF	0.000755673	0.019146	-1.65618	-0.34216	-1.68111	0.36709
Q6P1N0	Coiled-coil and C2 domain-containing protein 1A	CC2D1A	0.0017739	0.0278654	-1.61555		-1.65725	0.0417068
Q6RW13	Type-1 angiotensin II receptor-associated protein	AGTRAP	0.00010202	0.0060968	3.68919	0.472672	1.42711	1.78941
Q6UN15	Pre-mRNA 3-end-processing factor FIP1	FIP1L1	0.00636372	0.0439544	-1.59569	-7.71462	-2.36817	8.4871
Q6ZVM7	TOM1-like protein 2	TOM1L2	0.00555556	0.0426598	-8.27365	-7.45705	-8.27365	7.45705
Q70E73	Ras-associated and pleckstrin homology domains-containing protein 1	RAPH1	0.00247708	0.0314526	-1.58488	-0.0898239	-1.7896	0.294541
Q75N03	E3 ubiquitin-protein ligase Hakai	CBLL1	0.00208333	0.0287793	-1.10464		-9.05355	7.94891
Q7L014	Probable ATP-dependent RNA helicase DDX46	DDX46	1.63e-06	0.000689365	-2.39477	-0.601847	-2.1719	0.378979
Q7Z417	Nuclear fragile X mental retardation-interacting protein 2	NUFIP2	0.00285322	0.0320143	-2.04251	-1.62973	-2.84841	2.43563
Q7Z4V5	Hepatoma-derived growth factor-related protein 2	HDGFRP2	5.3e-06	0.00161886	-3.73468	-1.60458	-3.50108	1.37098
Q7Z5L2	Coiled-coil domain-containing protein R3HCC1L	R3HCC1L	0.00569175	0.04178	-0.777302		-8.76701	7.98971
Q7Z6E9	E3 ubiquitin-protein ligase RBBP6	RBBP6	0.00196448	0.0295102	-2.40004	-1.20691	-2.49592	1.3028
Q86TB3	Alpha-protein kinase 2	ALPK2	0.00333333	0.0333819	-0.44942		-8.41172	7.9623
Q86V48	Leucine zipper protein 1	LUZP1	0.00220143	0.0294488	-1.92699		-2.47385	0.546856
Q86VM9	Zinc finger CCCH domain-containing protein 18	ZC3H18	0.000116702	0.00654722	-3.02317	-1.05602	-3.62434	1.65719
Q86W56	Poly(ADP-ribose) glycohydrolase	PARG	0.0025	0.0306125	-8.47939	-0.175829	-8.47939	0.175829
Q86WB0	Nuclear-interacting partner of ALK	ZC3HC1	0.00185185	0.0283607	-1.57129		-8.97748	7.40619
Q86XP3	ATP-dependent RNA helicase DDX42	DDX42	8.48e-07	0.000518034	-2.53666	-1.16723	-2.41838	1.04895
Q86YP4	Transcriptional repressor p66-alpha	GATAD2A	1.23e-05	0.00218146	-2.87451		-3.47844	0.603936
Q86YV9	Hermansky-Pudlak syndrome 6 protein	HPS6	0.00625	0.0437182	8.24638	-0.401215	8.04975	0.597846
Q8IWX8	Calcium homeostasis endoplasmic reticulum protein	CHERP	0.00145541	0.0254027	-2.1777		-2.59134	0.413642
Q8IWZ8	SURP and G-patch domain-containing protein 1	SUGP1	0.0020307	0.0298523	-1.91571		-9.68654	7.77083
Q8IX12	Cell division cycle and apoptosis regulator protein 1	CCAR1	0.000617727	0.0171528	-2.10367	0.179502	-2.75209	0.468913
Q8IXS6	Paralemmin-2	PALM2	0.003125	0.033297	-1.38184	0.32657	-8.90352	7.19511
Q8N163	Cell cycle and apoptosis regulator protein 2	CCAR2	0.00418192	0.0360945	-0.537111	0.0244048	-0.659314	0.0977976
Q8N3Z3	GTP-binding protein 8	GTPBP8	0.003125	0.0325402	8.67193	-1.03014	8.94854	0.753533
Q8N8S7	Protein enabled homolog	ENAH	0.000833333	0.0200073	-2.21246		-9.63313	7.42067
Q8N9N8	Probable RNA-binding protein EIF1AD	EIF1AD	0.00552775	0.043982	-2.83816	-9.12921	-1.36313	7.65418
Q8NC44	Protein FAM134A	FAM134A	0.00143377	0.025185	1.40148	0.465426	0.756948	0.179107
Q8NCF5	NFATC2-interacting protein	NFATC2IP	0.0015625	0.0257977	-1.85975		-9.08212	7.22237
Q8NEL9	Phospholipase DDHD1	DDHD1	0.0025	0.0303422	-0.942575		-8.49969	7.55712
Q8NEZ2	Vacuolar protein sorting-associated protein 37A	VPS37A	0.00208333	0.029674	-9.14139	-7.75755	-1.57769	0.193852
Q8NF64	Zinc finger MIZ domain-containing protein 2	ZMIZ2	0.00555556	0.0415571	1.17029		0.304202	0.866089
Q8TAQ2	SWI/SNF complex subunit SMARCC2	SMARCC2	0.00251311	0.0301683	-1.28734	0.0682019	-1.41155	0.0560092
Q8TAT6	Nuclear protein localization protein 4 homolog	NPLOC4	6.06e-05	0.00427152	-1.793	-0.74213	-1.43251	0.381638
Q8TB03	Uncharacterized protein CXorf38	CXorf38	0.00625	0.043552	8.55373	-0.993225	8.9348	0.612154
Q8WUH6	Transmembrane protein 263	TMEM263	9.64e-05	0.00609204	-3.25125	-1.10802	-2.74618	0.602945
Q8WUK0	Phosphatidylglycerophosphatase and protein-tyrosine phosphatase 1	PTPMT1	0.00359257	0.0352085	1.4091	-1.30004	1.25898	1.45015
Q8WVJ2	NudC domain-containing protein 2	NUDCD2	0.00180054	0.0277293	-0.948535		-1.09961	0.15107
Q8WVT3	Trafficking protein particle complex subunit 12	TRAPPC12	0.00625	0.0438297	-0.683451	0.303226	-8.33505	7.34837
Q8WW12	PEST proteolytic signal-containing nuclear protein	PCNP	3.31e-05	0.00313765	-3.55671	-0.120445	-4.22313	0.786868
Q8WWI1	LIM domain only protein 7	LMO7	0.00102892	0.0215916	-2.22391	-0.550636	-2.60334	0.930062
Q8WXI9	Transcriptional repressor p66-beta	GATAD2B	0.000133109	0.00690409	-3.38651		-3.50689	0.120383
Q92615	La-related protein 4B	LARP4B	4.27e-05	0.00345242	-1.15705		-1.32219	0.16514
Q969S3	Zinc finger protein 622	ZNF622	0.00555556	0.0428995	-8.36266	-7.92815	-8.36266	7.92815
Q96AE4	Far upstream element-binding protein 1	FUBP1	0.000841774	0.0199486	-2.41877	0.141861	-2.63802	0.0773885
Q96BW9	Phosphatidate cytidylyltransferase, mitochondrial	TAMM41	0.00425167	0.0364107	1.48969	-0.904694	0.252593	2.14179
Q96C19;Q9BUP0	EF-hand domain-containing protein D2	EFHD2	0.0015625	0.0258754	-2.43348		-9.62972	7.19624
Q96C36	Pyrroline-5-carboxylate reductase 2	PYCR2	0.000127549	0.00680839	1.61535	-1.69572	2.18794	1.12313
Q96CB8	Integrator complex subunit 12	INTS12	0.00106686	0.0217245	-1.29291		-1.67692	0.384009
Q96CN9	GRIP and coiled-coil domain-containing protein 1	GCC1	0.00555556	0.0421885	-0.359962		-8.21541	7.85545
Q96DA6	Mitochondrial import inner membrane translocase subunit TIM14	DNAJC19	0.00416667	0.0364782	0.643245	-9.1058	0.55862	9.19042
Q96DP5	Methionyl-tRNA formyltransferase, mitochondrial	MTFMT	0.00555556	0.042364	-1.11389	-0.921643	-1.37395	1.18171
Q96EY8	Cob(I)yrinic acid a,c-diamide adenosyltransferase, mitochondrial	MMAB	0.00416667	0.0362474	8.33492	-1.01	8.71915	0.62577
Q96H20	Vacuolar-sorting protein SNF8	SNF8	0.00625	0.0434968	8.60129		8.50337	0.0979249
Q96I25	Splicing factor 45	RBM17	0.000429262	0.0143907	-2.21554	-7.18743	-2.22445	7.19635
Q96II8	Leucine-rich repeat and calponin homology domain-containing protein 3	LRCH3	0.00138889	0.0247123	-2.07443		-9.12526	7.05084
Q96IZ0	PRKC apoptosis WT1 regulator protein	PAWR	0.00208333	0.0288518	-1.19796		-8.93421	7.73625
Q96JM3	Chromosome alignment-maintaining phosphoprotein 1	CHAMP1	0.000556826	0.0162842	-2.06637		-2.56711	0.500743
Q96JP5	E3 ubiquitin-protein ligase ZFP91	ZFP91	0.00208333	0.0299064	-9.32008	-7.53449	-9.32008	7.53449
Q96LW7	Bcl10-interacting CARD protein	C9orf89	0.003125	0.032602	8.62868	-0.376365	8.34021	0.664836
Q96N11	Uncharacterized protein C7orf26	C7orf26	0.0025079	0.0301716	0.724938		0.137691	0.587248
Q96PE2	Rho guanine nucleotide exchange factor 17	ARHGEF17	0.00416667	0.0365364	0.614064		-0.433762	1.04783
Q96PZ0	Pseudouridylate synthase 7 homolog	PUS7	0.00281649	0.0319279	-1.095	-2.15936	-1.94874	3.0131
Q96S55	ATPase WRNIP1	WRNIP1	0.00230442	0.030166	-1.50948	-0.0304589	-1.63798	0.158963
Q99627	COP9 signalosome complex subunit 8	COPS8	0.000691078	0.0181796	-1.27093	-8.56532	-1.09303	8.38742
Q99733	Nucleosome assembly protein 1-like 4	NAP1L4	0.000434188	0.0143805	-2.59736	-0.938103	-2.54045	0.881194
Q99848	Probable rRNA-processing protein EBP2	EBNA1BP2	6.25e-06	0.00171813	-2.05098	-0.0861268	-2.42927	0.464418
Q99941	Cyclic AMP-dependent transcription factor ATF-6 beta;Processed cyclic AMP-dependent transcription factor ATF-6 beta	ATF6B	0.00625	0.0436626	8.31747	-0.390825		8.7083
Q9BR76;A9Z1Z3	Coronin-1B	CORO1B	0.0028244	0.0319517	-1.97352	0.260341	-2.73652	0.502658
Q9BRD0	BUD13 homolog	BUD13	0.0025	0.0310973	-8.71944	-7.47221	-8.71944	7.47221
Q9BSD7	Cancer-related nucleoside-triphosphatase	NTPCR	0.00555556	0.0412763	8.29741	-8.10778	9.08035	7.32484
Q9BT78	COP9 signalosome complex subunit 4	COPS4	0.00430721	0.0366579	-1.21412	-0.0723155	-1.65235	0.510549
Q9BTA9	WW domain-containing adapter protein with coiled-coil	WAC	6.81e-05	0.00473942	-2.79174	-7.95328	-2.85424	8.01578
Q9BTC0	Death-inducer obliterator 1	DIDO1	3.97e-05	0.00330713	-2.40479		-2.56689	0.162103
Q9BVJ6;Q5TAP6	U3 small nucleolar RNA-associated protein 14 homolog A	UTP14A	0.00126105	0.0237441	-2.5406		-2.86237	0.321776
Q9BW62;O75449	Katanin p60 ATPase-containing subunit A-like 1	KATNAL1	0.00277778	0.0318836	-1.1375		-8.59017	7.45267
Q9BXF6	Rab11 family-interacting protein 5	RAB11FIP5	0.00422422	0.0363455	-1.60834		-2.41911	0.81077
Q9BY77	Polymerase delta-interacting protein 3	POLDIP3	0.00398648	0.0380515	-1.59442	-7.52015	-1.08141	7.00713
Q9BYD1	39S ribosomal protein L13, mitochondrial	MRPL13	0.00112976	0.0226693	1.66155	-2.53895	1.85038	2.35012
Q9BYD3	39S ribosomal protein L4, mitochondrial	MRPL4	0.00215738	0.029215	1.26648	-1.07365	1.81326	0.526867
Q9BYV8	Centrosomal protein of 41 kDa	CEP41	0.0015625	0.0257204	-1.31022		-2.27687	0.966658
Q9BZ95	Histone-lysine N-methyltransferase NSD3	WHSC1L1	0.00148941	0.0256701	-1.46455	-0.225337	-1.29534	0.0561258
Q9BZF3	Oxysterol-binding protein-related protein 6	OSBPL6	0.00416667	0.0366533	0.428274		-0.154348	0.582622
Q9H061	Transmembrane protein 126A	TMEM126A	0.00115751	0.02281	1.29891	-1.16729	1.25837	1.20783
Q9H0G5	Nuclear speckle splicing regulatory protein 1	NSRP1	0.003125	0.0338881	-8.77237	-7.58678	-1.40091	0.215326
Q9H0H0	Integrator complex subunit 2	INTS2	0.00193307	0.0291979	0.593325		0.328573	0.264752
Q9H0V9	VIP36-like protein	LMAN2L	0.00460784	0.0387368	2.56653	1.10262	0.231445	1.23246
Q9H0X4	Protein ITFG3	ITFG3	0.000521373	0.015664	1.72384	-0.00880107	0.0239426	1.7087
Q9H1A3	Methyltransferase-like protein 9	METTL9	0.00333333	0.0332607	1.2103	-0.215728	1.18421	0.241819
Q9H270	Vacuolar protein sorting-associated protein 11 homolog	VPS11	0.0047784	0.0396254	0.809286	0.431743	-0.302522	0.680066
Q9H2G2	STE20-like serine/threonine-protein kinase	SLK	0.000627766	0.0171714	-1.70621	0.17659	-2.0748	0.191992
Q9H2P0	Activity-dependent neuroprotector homeobox protein	ADNP	3.83e-05	0.00329021	-1.9595		-2.17175	0.212244
Q9H444;P59074	Charged multivesicular body protein 4b	CHMP4B	0.00241568	0.030959	-2.94342	0.0780056	-3.66987	0.648438
Q9H4B0	Probable tRNA N6-adenosine threonylcarbamoyltransferase, mitochondrial	OSGEPL1	0.00325699	0.0336596	0.713926	-0.198397	0.815657	0.0966661
Q9H6D7	HAUS augmin-like complex subunit 4	HAUS4	0.00625	0.0440545	-1.29747	0.36344	-8.56154	6.90063
Q9H792	Pseudopodium-enriched atypical kinase 1	PEAK1	0.000488622	0.0152639	-1.86404		-2.1122	0.248166
Q9H936;Q9H1K4	Mitochondrial glutamate carrier 1	SLC25A22	0.00355752	0.0349897	0.974027	-1.38197	0.973917	1.38208
Q9H9B4	Sideroflexin-1	SFXN1	1.35e-06	0.000674755	1.04431	-1.21951	1.62508	0.638741
Q9H9Y6	DNA-directed RNA polymerase I subunit RPA2	POLR1B	0.00376731	0.036466	0.852409		0.60744	0.244968
Q9HBF4	Zinc finger FYVE domain-containing protein 1	ZFYVE1	0.00049076	0.0152441	-1.42371		-1.73291	0.309196
Q9HD34	LYR motif-containing protein 4	LYRM4	0.003125	0.032664	8.19254	-8.43757	8.68615	7.94396
Q9NNX1	Tuftelin	TUFT1	0.00185185	0.0282819	-1.12227		-9.07209	7.94981
Q9NPA8	Transcription and mRNA export factor ENY2	ENY2	0.00625	0.0438857	-0.742128	-7.78075	0.570942	6.46768
Q9NRL3	Striatin-4	STRN4	0.00216073	0.0291885	-1.56034	-7.82618	-2.27867	8.54452
Q9NRN7	L-aminoadipate-semialdehyde dehydrogenase-phosphopantetheinyl transferase	AASDHPPT	4.86e-05	0.00381718	-2.29024	-2.13416	-0.671211	0.515124
Q9NRY5	Protein FAM114A2	FAM114A2	0.00422501	0.0362955	-2.05613	-7.82602	-2.04998	7.81987
Q9NT62	Ubiquitin-like-conjugating enzyme ATG3	ATG3	0.00249639	0.0316248	-0.78566	0.413685	-1.50852	0.309175
Q9NTZ6	RNA-binding protein 12	RBM12	0.00303709	0.0333959	-2.06728	-7.46526	-2.0875	7.48549
Q9NUQ6	SPATS2-like protein	SPATS2L	0.00170169	0.0271974	-1.78611	-0.570525	-2.37227	1.15668
Q9NVR2	Integrator complex subunit 10	INTS10	0.00625	0.0437739	-0.403248		-8.1702	7.76696
Q9NVZ3	Adaptin ear-binding coat-associated protein 2	NECAP2	0.00374659	0.0363935	-2.0119	-8.17811	-2.1196	8.28582
Q9NYF8	Bcl-2-associated transcription factor 1	BCLAF1	0.000158838	0.00752837	-2.74591	-3.45852	-1.87227	2.58488
Q9NZL4	Hsp70-binding protein 1	HSPBP1	0.00197126	0.029451	0.819157	-0.3723	0.491972	0.699485
Q9P270	SLAIN motif-containing protein 2	SLAIN2	0.00452192	0.0381312	-2.07703		-2.86918	0.792146
Q9P287	BRCA2 and CDKN1A-interacting protein	BCCIP	0.0034649	0.0343863	-2.47131	-0.225817	-2.34211	0.0966122
Q9UG56	Phosphatidylserine decarboxylase proenzyme;Phosphatidylserine decarboxylase alpha chain;Phosphatidylserine decarboxylase beta chain	PISD	0.00317615	0.032886	1.35756	-1.82725	0.885102	2.2997
Q9UGM6	Tryptophan--tRNA ligase, mitochondrial	WARS2	0.00625	0.043387	8.74424	-0.856397	9.07812	0.522513
Q9UGU0	Transcription factor 20	TCF20	0.00626033	0.0434039	-1.42375		-9.58735	8.16361
Q9UKV3	Apoptotic chromatin condensation inducer in the nucleus	ACIN1	8.21e-05	0.00543838	-3.33374	-8.23114	-3.93011	8.82751
Q9UKY7	Protein CDV3 homolog	CDV3	2.76e-05	0.00291817	-3.99708	-0.434098	-4.16372	0.600738
Q9ULJ3	Zinc finger and BTB domain-containing protein 21	ZBTB21	0.00057893	0.016492	-1.1071		-1.66271	0.555605
Q9ULU4	Protein kinase C-binding protein 1	ZMYND8	0.000949475	0.0214824	-1.24304		-9.54345	8.30041
Q9UNF0	Protein kinase C and casein kinase substrate in neurons protein 2	PACSIN2	0.00125	0.0236983	-1.72115	-8.13655	-9.01505	15.4304
Q9UNH6	Sorting nexin-7	SNX7	0.00416667	0.0375546	-1.32536		-8.52705	7.20169
Q9UPT8	Zinc finger CCCH domain-containing protein 4	ZC3H4	0.00102244	0.0216207	-2.55151	-8.64965	-2.1259	8.22404
Q9UQ35	Serine/arginine repetitive matrix protein 2	SRRM2	1.42e-05	0.00211004	-2.64708	-1.50614	-2.65384	1.51289
Q9UQN3;Q92828	Charged multivesicular body protein 2b	CHMP2B	0.003125	0.0341576	-9.23289	-7.65786	-9.23289	7.65786
Q9Y265	RuvB-like 1	RUVBL1	3.41e-05	0.0031247	-1.90564	-0.319232	-1.60679	0.0203864
Q9Y266	Nuclear migration protein nudC	NUDC	5.71e-05	0.00418581	-3.2434	-0.911167	-3.3485	1.01627
Q9Y2V7	Conserved oligomeric Golgi complex subunit 6	COG6	0.00208333	0.0289979	-1.26031		-8.56337	7.30306
Q9Y2W1	Thyroid hormone receptor-associated protein 3	THRAP3	2.76e-06	0.00108389	-3.83586	-3.00863	-3.15997	2.33274
Q9Y314	Nitric oxide synthase-interacting protein	NOSIP	0.00624531	0.0447675	-2.56117		-2.63581	0.0746452
Q9Y4E5	Zinc finger protein 451	ZNF451	0.00138889	0.0245534	-1.5003		-8.91664	7.41634
Q9Y508	E3 ubiquitin-protein ligase RNF114	RNF114	0.00208333	0.0290715	-1.58156		-1.81764	0.23608
Q9Y520	Protein PRRC2C	PRRC2C	0.00666074	0.0452108	-2.16301	-7.20882	-2.15481	7.20062
